# Contributions of immune cell biomarkers to explaining differences in mortality risk by sex in the Health and Retirement Study

**DOI:** 10.64898/2026.05.27.26354256

**Authors:** Margaret Yin, Vy Kim Nguyen, Aparna Nathan, Chirag J Patel

## Abstract

**Background:** It is well-established that males have a higher mortality risk than females. Immune cells and their function are known to undergo characteristic changes during aging, and immune cells are known to have sex differences. Immune cells and their function have been linked to mortality risk, but no studies have investigated to what degree, if at all, Immune Cell Biomarkers (ICBs) contribute to the known differences in mortality risk by sex.

**Methods:** Using participant data from the Health and Retirement Study (n = 8,822), we applied multivariable linear regressions adjusting for age, cytomegalovirus (CMV) serostatus, sex, and race/ethnicity to identify differences by sex in 48 immune cell biomarker (“ICB”, e.g. T cells, B cells, Monocytes, etc.) percentages and counts (measured in 2016). We studied how the associations between ICBs and mortality risk differ by sex using stratified Cox Proportional Hazard (CPH) models. We estimated how inclusion of sex explained the relationship between ICBs and all-cause mortality, and conversely, how inclusion of individual and all ICBs combined explain the relationship between sex and all-cause mortality using multivariable modeling approaches.

**Results:** Differences in ICBs by sex range between 2-38% (39/48 statistically significant). 9 ICBs were significantly associated with mortality risk in the entire sample. While different ICBs were significantly associated with mortality risk in the stratified analyses, particularly with respect to monocyte, B cell, and NK cell populations, adjusting for sex modestly influenced the hazard ratios of the ICBs (sex: 8 ICBs, percent change <5.4%). Furthermore, individual and cumulative contributions of ICBs in explaining the differences in mortality risk by sex were not significant.

**Conclusion:** ICBs vary by sex in the older population; however, their role in explaining mortality risk by sex are modest.
