## SupplementalTables for "Contributions of immune cell biomarkers to explaining differences in mortality risk by sex in the Health and Retirement Study"

### Sheet: Information
Information Sheet
		Table 1	Sex differences in ICBs from survey-weighted generalized linear models
		HRS_codename	HRS codename for given ICB
		ICB_name	Name of the ICB in readable terms
		estimate	Mean value of ICB
		std_error	Standard error of the mean value of the ICB
		statistic	z-statistic of the ICB
		p_value	p_value of the ICB
		fdr_adj_p_value	fdr-adjusted p-value of the ICB
		neglog_fdr_adj_p_value	the negative log10 fdr-adjusted p-value of the ICB
		perc_diff	the percent difference of the ICB value in females relative to males; (10^estimate) -1 ) / 100
		diff_direction	direction of the difference (i.e. higher in males or females) relative to males of the ICB
		Table 2	ICB associations with mortality risk from sex-stratified and non-stratified Cox proportional hazards (CoxPH) models
		HRS_codename	HRS codename for given ICB
		ICB_name	Name of the ICB in readable terms
		estimate_X	estimate from survey-weight cox proportional-hazards model where X is "all" (result from non-stratified model with entire sample), "fm" (result from model with females only), or "m" (result from model with males only)
		std_error_X	standard error on the estimate from survey-weight cox proportional-hazards model where X is "all" (result from non-stratified model with entire sample), "fm" (result from model with females only), or "m" (result from model with males only)
		robust_se_X	robust standard error on the estimate from survey-weight cox proportional-hazards model where X is "all" (result from non-stratified model with entire sample), "fm" (result from model with females only), or "m" (result from model with males only)
		statistic_X	z statistic from survey-weight cox proportional-hazards model where X is "all" (result from non-stratified model with entire sample), "fm" (result from model with females only), or "m" (result from model with males only)
		p_value_X	p-value from survey-weight cox proportional-hazards model where X is "all" (result from non-stratified model with entire sample), "fm" (result from model with females only), or "m" (result from model with males only)
		fdr_adjusted_p_value_X	fdr-adjusted p-value from survey-weight cox proportional-hazards model where X is "all" (result from non-stratified model with entire sample), "fm" (result from model with females only), or "m" (result from model with males only)
		hazard_X	hazard calculated as e^(estimate_X) where X is "all" (result from non-stratified model with entire sample), "fm" (result from model with females only), or "m" (result from model with males only)
		Table 3	CMV association with all-cause mortality using CoxPH Model
		term	model output term
		coef	model output coefficient
		hazard	exp (coefficient), hazard assocaited with mortality for each term
		coef_se	model output coefficient standard error
		robust_se	model output coefficient robust standard error
		z_statistic	model output z statistic
		p_value	model ouput p value
		Table 4	Percent differences of ICB Hazard Ratios with and without CMV
		HRS_codename	HRS codename for given ICB
		ICB_name	Name of the ICB in readable terms
		hazard_noCMV	Hazard associated with mortality for each ICB without CMV in CoxPH model
		hazard_withCMV	Hazard associated with mortality for each ICB with CMV in CoxPH model
		hazard_perc_diff	Percent difference between Hazard_noCMV and Hazard_withCMV ((withCMV_noCMV)/withCMV)
		Table 5	Effect of sex on mortality risk for individual ICBs using bootstrapping on CoxPH models
		HRS_codename	HRS codename for given ICB
		ICB_name	Name of the ICB in readable terms
		ICB_hazard	Hazard associated with mortality for each ICB from CoxPH model with sex
		ICB_hazard_SE	Standard error of the hazard associated with mortality for each ICB from CoxPH model with sex
		ICB_hazard_ns	Hazard associated with mortality for each ICB from CoxPH model without sex
		ICB_hazard_ns_SE	Standard error of the hazard associated with mortality for each ICB from CoxPH model without sex
		perc_change	Percent change between ICB_hazard and ICB_hazard_ns
		perc_change_SE	Standard error of the percentage change between ICB_haard and ICB_hazard_ns
		pc_lb	perc_change - 1.96 * perc_change_SE
		pc_ub	perc_change + 1.96 * perc_change_SE
		z_statistic	perc_change/perc_change_SE
		pc_pval_z	p-value calculated using pnorm and z-statistic
		sig	significance of <0.05
		abs_perc_change	absolute value of the percent change
		direction_change	direction of change on the hazard ratio
		Table 6	Effect of individual ICBs on CoxPH mortality risk by sex using bootstrapping
		HRS_codename	HRS codename for given ICB
		ICB_name	Name of the ICB in readable terms
		ICB_hazard	Hazard associated with mortality for sex CoxPH model with no ICBs
		ICB_hazard_bm	Hazard associated with mortality for sex CoxPH model with each ICBs added individually
		ICB_hazard_bm_SE	Standard error associated with mortality for sex CoxPH model with each ICBs added individually
		perc_change	Percent change between ICB_hazard and ICB_hazard_bm
		perc_change_SE	Standard error of the percent change between ICB_hazard and ICB_hazard_bm
		pc_lb	perc_change - 1.96 * perc_change_SE
		pc_ub	perc_change + 1.96 * perc_change_SE
		z_statistic	perc_change/perc_change_SE
		pc_pval_z	p-value calculated using pnorm and z-statistic
		sig	significance of <0.05
		abs_perc_change	absolute value of the percent change
		direction_change	direction of change on the hazard ratio
		Table 7	Cumulative effect of ICBs on CoxPH mortality risk for sex using bootstrapping
		hazard	Hazard associated with mortality for sex CoxPH model with no ICBs
		hazard_allbm	Hazard associated with mortality for sex CoxPH model with all ICBs
		hazard_allbm_SE	Standard error associated with mortality for sex CoxPH model with all ICBs
		perc_change	Percent change between ICB_hazard and ICB_hazard_allbm
		perc_change_SE	Standard error of the percent change between ICB_hazard and ICB_hazard_allbm
		pc_lb	perc_change - 1.96 * perc_change_SE
		pc_ub	perc_change + 1.96 * perc_change_SE
		z_statistic	perc_change/perc_change_SE
		pc_pval_z	p-value calculated using pnorm and z-statistic
		sig	significance of <0.05

### Sheet: Table1
Table 1. Sex differences in ICBs from survey-weighted generalized linear models
HRS_codename	ICB_name	estimate	std_error	statistic	p_value	fdr_adj_p_value	neglog_fdr_adj_p_value	perc_diff	diff_direction
PDC_COUNT	Dentritic Cell Count	-0.0338636	0.00551108	-6.14465	1.21641e-07	2.94391e-07	15.0384	-7.50114	NA
PDCM_COUNT	Myeloid Dendritic Cell Count	-0.0306331	0.00593599	-5.16057	4.08231e-06	8.6449e-06	11.6585	-6.81051	NA
PDCP_COUNT	Plasmacytoid Dentritic Cell Count	-0.00867474	0.00295955	-2.9311	0.00504431	0.00719189	4.9348	-1.97762	NA
PNK_COUNT	Natural Killer Cell Count	-0.0456435	0.00828631	-5.50831	1.19506e-06	2.71006e-06	12.8185	-9.97638	NA
PNKHI_COUNT	Natural Killer CD56HI Count	0.00387328	0.00189858	2.0401	0.0465356	0.0580185	2.84699	0.895845	NA
PNKLO_COUNT	Natural Killer CD56LO Count	-0.0453495	0.0085313	-5.31567	2.36548e-06	5.20045e-06	12.1668	-9.91542	NA
PMONO_COUNT	Monocyte Count	-0.0717683	0.00878152	-8.17265	7.81137e-11	2.47217e-10	22.1208	-15.232	Higher in Males
PMONO16MINUS_COUNT	CD16- Monocyte Count	-0.0707716	0.00834304	-8.48271	2.57707e-11	8.43406e-11	23.1962	-15.0373	Higher in Males
PMONO16PLUS_COUNT	CD16+ Monocyte Count	-0.0199716	0.00623774	-3.20174	0.00235332	0.00352997	5.64646	-4.4945	NA
PDCM_PCT	Myeloid Dendritic Cell Percentage	0.00291754	0.00222668	1.31026	0.195977	0.220474	1.51197	0.67405	NA
PDCP_PCT	Plasmacytoid Dentritic Cell Percentage	0.0139242	0.00717642	1.94028	0.0578846	0.0712224	2.64195	3.25813	NA
PNKHI_PCT	Natural Killer CD56HI Percentage	0.0221536	0.00566498	3.91063	0.00027293	0.000439127	7.73072	5.23341	NA
PNKLO_PCT	Natural Killer CD56LO Percentage	0.0010607	0.00201549	0.526277	0.600977	0.622595	0.473859	0.244535	NA
PMONO16MINUS_PCT	CD16- Monocyte Percentage	0.000745957	0.00220847	0.337771	0.736923	0.75528	0.280667	0.17191	NA
PMONO16PLUS_PCT	CD16+ Monocyte Percentage	0.0108982	0.00839767	1.29777	0.200207	0.224357	1.49452	2.54115	NA
PBCELL_COUNT	B Cell Count	0.0707136	0.00708552	9.98002	1.38087e-13	5.93569e-13	28.1526	17.683	Higher in Females
PCD8M_COUNT	CD8+ Central Memory T Cell Count	-0.0251409	0.00692401	-3.63098	0.000654522	0.00103007	6.87813	-5.62454	NA
PCD4M_COUNT	CD4+ Central Memory T Cell Count	0.0223748	0.00703727	3.17947	0.00250915	0.00374423	5.58754	5.28701	NA
PCD8T_COUNT	CD8+ T Cell Count	-0.0118563	0.00794419	-1.49245	0.141743	0.165943	1.79611	-2.69308	NA
PCD8TEMRA_COUNT	CD8+ TemRA T Cell Count	-0.0458994	0.0118192	-3.88344	0.000297538	0.000476061	7.64996	-10.0294	Higher in Males
PCD4TEMRA_COUNT	CD4+ TemRA T Cell Count	0.0285285	0.0100975	2.82531	0.00672637	0.00940386	4.66664	6.78949	NA
PCD4T_COUNT	CD4+ T Cell Count	0.0699195	0.00606756	11.5235	8.24678e-16	4.2412e-15	33.0939	17.468	Higher in Females
PIGD_PLUS_MEMB_COUNT	IgD+ Memory B Cell Count	0.0228713	0.00571418	4.00255	0.000203451	0.000334823	8.00191	5.40744	NA
PIGD_MINUS_MEMB_COUNT	IgD- Memory B Cell Count	0.0281265	0.00520098	5.40793	1.70682e-06	3.84035e-06	12.4699	6.69068	NA
PCD8N_COUNT	CD8+ Naive T Cell Count	0.106005	0.00685053	15.4741	6.62346e-21	4.23902e-20	44.6074	27.6455	Higher in Females
PCD4N_COUNT	CD4+ Naive T Cell Count	0.124595	0.00928007	13.4261	2.27165e-18	1.33517e-17	38.8549	33.2278	Higher in Females
PTCELL_COUNT	T Cell Count	0.0410606	0.00556409	7.37957	1.36985e-09	3.94518e-09	19.3508	9.91591	NA
PNAIVEB_COUNT	Naive B Cell Count	0.0741836	0.00725107	10.2307	5.89261e-14	2.65167e-13	28.9584	18.627	Higher in Females
PBCELL_PCT	B Cell Percentage	0.0473379	0.00602229	7.86045	2.4024e-10	7.28307e-10	21.0403	11.5162	Higher in Females
PCD8M_PCT	CD8+ Central Memory T Cell Percentage	-0.0299373	0.00649519	-4.60915	2.7383e-05	5.15445e-05	9.87307	-6.66109	NA
PCD4M_PCT	CD4+ Central Memory T Cell Percentage	-0.0442968	0.00524229	-8.44989	2.89704e-11	9.3747e-11	23.0904	-9.69678	NA
PCD8T_PCT	CD8+ T Cell Percentage	-0.0509603	0.00502555	-10.1402	8.0056e-14	3.49335e-13	28.6827	-11.0718	Higher in Males
PCD8TEMRA_PCT	CD8+ TemRA T Cell Percentage	-0.041603	0.00844745	-4.92492	9.27825e-06	1.84285e-05	10.9016	-9.13493	NA
PCD4TEMRA_PCT	CD4+ TemRA T Cell Percentage	-0.00728733	0.0093945	-0.775702	0.441507	0.469203	0.75672	-1.66397	NA
PCD4T_PCT	CD4+ T Cell Percentage	0.0292848	0.00262282	11.1654	2.63443e-15	1.2438e-14	32.018	6.97562	NA
PIGD_PLUS_MEMB_PCT	IgD+ Memory B Cell Percentage	-0.0260215	0.00741441	-3.50958	0.000947644	0.00148327	6.51351	-5.81569	NA
PIGD_MINUS_MEMB_PCT	IgD- Memory B Cell Percentage	-0.0159896	0.0079694	-2.00637	0.0501332	0.0622343	2.77685	-3.61479	NA
PCD8N_PCT	CD8+ Naive T Cell Percentage	0.138505	0.00788247	17.5712	2.7731e-23	1.94793e-22	49.9901	37.564	Higher in Females
PCD4N_PCT	CD4+ Naive T Cell Percentage	0.0604323	0.00607712	9.94423	1.56032e-13	6.60843e-13	28.0453	14.9297	Higher in Females
PTCELL_PCT	T Cell Percentage	0.0178885	0.00284983	6.27706	7.53141e-08	1.91951e-07	15.466	4.20499	NA
PNAIVEB_PCT	Naive B Cell Percentage	0.0164194	0.00492938	3.33091	0.00161506	0.00247413	6.00187	3.85307	NA
PCD8TEM_PCT	CD8+ Effector Memory T Cell Percentage	-0.0475605	0.00841074	-5.65474	7.08913e-07	1.65989e-06	13.3088	-10.3729	Higher in Males
PCD8TEM_COUNT	CD8+ Effector Memory T Cell Count	-0.0286717	0.005672	-5.05495	5.90566e-06	1.22362e-05	11.3111	-6.38869	NA
PCD4TEM_PCT	CD4+ Effector Memory T Cell Percentage	-0.0335945	0.00799658	-4.20111	0.000106815	0.000186441	8.5874	-7.4438	NA
PCD4TEM_COUNT	CD4+ Effector Memory T Cell Count	-0.0169777	0.00719893	-2.35837	0.0222267	0.0288346	3.54618	-3.83384	NA
PNK_PCT	Natural Killer Cell Percentage	-0.028137	0.00613349	-4.58744	2.9473e-05	5.51183e-05	9.80603	-6.27337	NA
PMONO_PCT	Monocyte Percentage	-0.0440036	0.00620019	-7.09714	3.82265e-09	1.0485e-08	18.3733	-9.6358	NA
PDC_PCT	Dentritic Cell Percentage	-0.0124546	0.00266944	-4.66562	2.26024e-05	4.28256e-05	10.0584	-2.82705	NA

### Sheet: Table2
Table2. ICB associations with mortality risk from sex-stratified and non-stratified Cox proportional hazards (CoxPH) models
HRS_codename	ICB_name	estimate_all	std_error_all	robust_se_all	statistic_all	p_value_all	fdr_adjusted_p_value_all	hazard_all	estimate_fm	std_error_fm	robust_se_fm	statistic_fm	p_value_fm	fdr_adjusted_p_value_fm	hazard_m	estimate_m	std_error_m	robust_se_m	statistic_m	p_value_m	fdr_adjusted_p_value_m	hazard_m
PDC_COUNT	Dentritic Cell Count	-0.061553	0.067649	0.0933674	-0.659255	0.509732	0.720117	0.940303	-0.121775	0.0973862	0.145938	-0.834428	0.40404	0.65155	0.885347	0.0126623	0.0945466	0.106189	0.119243	0.905083	0.944434	1.01274
PDCM_COUNT	Myeloid Dendritic Cell Count	-0.0627693	0.0662948	0.0970448	-0.646808	0.517756	0.720117	0.93916	-0.149095	0.0990242	0.174666	-0.853605	0.393324	0.65155	0.861487	0.0223722	0.0910879	0.104107	0.214896	0.829849	0.944434	1.02262
PDCP_COUNT	Plasmacytoid Dentritic Cell Count	-0.0173902	0.0731091	0.124623	-0.139543	0.889021	0.948289	0.98276	-0.00390534	0.0916805	0.171008	-0.0228372	0.98178	0.98178	0.996102	-0.0145845	0.101643	0.120929	-0.120604	0.904005	0.944434	0.985521
PNK_COUNT	Natural Killer Cell Count	-0.148774	0.0643463	0.0857694	-1.73458	0.0828144	0.259829	0.861764	-0.283452	0.0892767	0.115086	-2.46296	0.0137795	0.0734904	0.753179	-0.0309221	0.0945898	0.113486	-0.272474	0.785258	0.944434	0.969551
PNKHI_COUNT	Natural Killer CD56HI Count	0.0944739	0.0306824	0.0389877	2.42317	0.0153857	0.0738515	1.09908	0.00554506	0.0721062	0.0874511	0.0634076	0.949442	0.98178	1.00556	0.14399	0.0328879	0.0405518	3.55075	0.000384131	0.00798677	1.15487
PNKLO_COUNT	Natural Killer CD56LO Count	-0.144631	0.0642031	0.0844037	-1.71356	0.0866096	0.259829	0.865342	-0.264034	0.088255	0.114436	-2.30726	0.0210402	0.0918117	0.767947	-0.0407473	0.0956711	0.116932	-0.348469	0.727488	0.944434	0.960072
PMONO_COUNT	Monocyte Count	0.24677	0.0433545	0.0605001	4.07884	4.52603e-05	0.000543123	1.27989	0.252011	0.0536899	0.0862402	2.9222	0.00347573	0.0278058	1.28661	0.244187	0.0711318	0.0701445	3.4812	0.000499173	0.00798677	1.27658
PMONO16MINUS_COUNT	CD16- Monocyte Count	0.251591	0.0434924	0.062715	4.01166	6.02938e-05	0.000578821	1.28607	0.275121	0.055355	0.0935641	2.94045	0.00327734	0.0278058	1.31669	0.23002	0.0704082	0.0684043	3.36265	0.000771974	0.00926369	1.25863
PMONO16PLUS_COUNT	CD16+ Monocyte Count	0.0209628	0.0332369	0.0341197	0.614392	0.538957	0.720117	1.02118	-0.0240722	0.0431762	0.0411584	-0.584868	0.558636	0.812562	0.976215	0.0798129	0.0450995	0.0373299	2.13804	0.0325135	0.156065	1.08308
PDCM_PCT	Myeloid Dendritic Cell Percentage	-0.103444	0.0487135	0.0682511	-1.51563	0.129612	0.28279	0.901727	-0.0881618	0.0630491	0.0892874	-0.987394	0.32345	0.597138	0.915613	-0.127477	0.078392	0.108573	-1.17411	0.240352	0.640939	0.880314
PDCP_PCT	Plasmacytoid Dentritic Cell Percentage	0.0612592	0.0551444	0.0812227	0.754212	0.450722	0.676083	1.06317	0.0264752	0.0770549	0.118561	0.223305	0.823298	0.940912	1.02683	0.10876	0.0798785	0.110706	0.982421	0.325893	0.823307	1.11489
PNKHI_PCT	Natural Killer CD56HI Percentage	0.185168	0.0246424	0.0379899	4.87416	1.09275e-06	1.7484e-05	1.20342	0.103553	0.0643064	0.0931299	1.11192	0.266173	0.555491	1.1091	0.208642	0.0266717	0.0387814	5.37995	7.45059e-08	3.57629e-06	1.232
PNKLO_PCT	Natural Killer CD56LO Percentage	-0.114879	0.0452836	0.0800779	-1.43459	0.151404	0.315974	0.891474	0.0422187	0.0888061	0.117378	0.359682	0.719085	0.940912	1.04312	-0.187611	0.0521933	0.0850204	-2.20665	0.0273383	0.145804	0.828937
PMONO16MINUS_PCT	CD16- Monocyte Percentage	-0.00783412	0.0457614	0.0464202	-0.168765	0.865981	0.948289	0.992196	0.0394073	0.0672854	0.0838744	0.469837	0.638472	0.875618	1.04019	-0.0398286	0.0650315	0.0449663	-0.885742	0.375756	0.826303	0.960954
PMONO16PLUS_PCT	CD16+ Monocyte Percentage	-0.00960524	0.0396808	0.0393635	-0.244014	0.80722	0.948289	0.990441	-0.0762444	0.0599116	0.063848	-1.19415	0.232418	0.531241	0.92659	0.0723756	0.0540188	0.039662	1.82481	0.0680299	0.217696	1.07506
PBCELL_COUNT	B Cell Count	0.0171128	0.0430226	0.0152549	1.12179	0.261953	0.502949	1.01726	0.0180542	0.0600191	0.0219312	0.823219	0.410384	0.65155	1.01822	0.0576437	0.0530641	0.0315786	1.8254	0.0679402	0.217696	1.05934
PCD8M_COUNT	CD8+ Central Memory T Cell Count	0.00998433	0.0718379	0.0665144	0.150108	0.88068	0.948289	1.01003	0.00989776	0.0883102	0.0919285	0.107668	0.914259	0.98178	1.00995	0.0219009	0.123484	0.11316	0.193539	0.846537	0.944434	1.02214
PCD4M_COUNT	CD4+ Central Memory T Cell Count	-0.102301	0.0768948	0.1016	-1.0069	0.313984	0.528267	0.902758	-0.121843	0.101738	0.133474	-0.912857	0.361318	0.642343	0.885287	-0.102343	0.115883	0.147372	-0.694452	0.487399	0.826303	0.90272
PCD8T_COUNT	CD8+ T Cell Count	-0.00792362	0.0698886	0.0844053	-0.0938759	0.925208	0.962873	0.992108	0.00530286	0.0923253	0.11099	0.047778	0.961893	0.98178	1.00532	-0.0315779	0.0951235	0.123689	-0.2553	0.798492	0.944434	0.968915
PCD8TEMRA_COUNT	CD8+ TemRA T Cell Count	0.00542573	0.0664371	0.075636	0.0717349	0.942813	0.962873	1.00544	0.00580967	0.0905931	0.0999339	0.0581351	0.953641	0.98178	1.00583	-0.0052836	0.0906407	0.117369	-0.0450169	0.964094	0.984606	0.99473
PCD4TEMRA_COUNT	CD4+ TemRA T Cell Count	0.0774487	0.0544095	0.0478191	1.61962	0.105314	0.269538	1.08053	0.106396	0.0563447	0.0509794	2.08705	0.0368841	0.136187	1.11226	0.0123243	0.109333	0.085743	0.143735	0.88571	0.944434	1.0124
PCD4T_COUNT	CD4+ T Cell Count	-0.155386	0.0778974	0.0992302	-1.56591	0.117369	0.269538	0.856085	-0.240287	0.10337	0.158998	-1.51126	0.130722	0.392165	0.786402	-0.0473072	0.113853	0.137536	-0.343962	0.730875	0.944434	0.953794
PIGD_PLUS_MEMB_COUNT	IgD+ Memory B Cell Count	0.0646256	0.0198098	0.00634712	10.1819	2.38901e-24	5.73363e-23	1.06676	0.0769779	0.0255937	0.00682411	11.2803	1.6423e-29	3.94151e-28	1.08002	0.0429628	0.0334492	0.0229815	1.86946	0.0615595	0.217696	1.0439
PIGD_MINUS_MEMB_COUNT	IgD- Memory B Cell Count	-0.0209846	0.169454	0.0200786	-1.04512	0.295967	0.526164	0.979234	-0.0361959	0.275212	0.0298538	-1.21244	0.225345	0.531241	0.964451	0.0438384	0.100979	0.0621856	0.70496	0.480835	0.826303	1.04481
PCD8N_COUNT	CD8+ Naive T Cell Count	0.109591	0.0735974	0.0500952	2.18765	0.0286949	0.115824	1.11582	0.0441858	0.138033	0.153496	0.287863	0.773452	0.940912	1.04518	0.114114	0.0696252	0.0424408	2.68879	0.00717125	0.0530393	1.12088
PCD4N_COUNT	CD4+ Naive T Cell Count	-0.200623	0.0802677	0.10844	-1.85008	0.0643019	0.220464	0.818221	-0.35369	0.109338	0.183314	-1.92942	0.0536782	0.18404	0.702092	0.0190578	0.111404	0.120536	0.158109	0.874371	0.944434	1.01924
PTCELL_COUNT	T Cell Count	-0.111196	0.0781551	0.102299	-1.08697	0.27705	0.511477	0.894763	-0.192285	0.110228	0.180841	-1.06328	0.287654	0.575308	0.825071	-0.0331951	0.103503	0.142341	-0.233209	0.815599	0.944434	0.96735
PNAIVEB_COUNT	Naive B Cell Count	0.0656696	0.019992	0.00630083	10.4224	1.95998e-25	9.40792e-24	1.06787	0.071387	0.0267668	0.00591867	12.0613	1.69047e-33	8.11425e-32	1.074	0.077304	0.0370366	0.0321682	2.40312	0.0162559	0.0975354	1.08037
PBCELL_PCT	B Cell Percentage	0.110571	0.0417445	0.0328437	3.36657	0.000761081	0.00521884	1.11692	0.0961327	0.053629	0.0374181	2.56915	0.0101948	0.0611687	1.10091	0.169538	0.0750634	0.0591387	2.86679	0.00414659	0.0398073	1.18476
PCD8M_PCT	CD8+ Central Memory T Cell Percentage	4.34103e-05	0.0625104	0.0538464	0.000806189	0.999357	0.999357	1.00004	-0.0196613	0.0827907	0.0849912	-0.231334	0.817056	0.940912	0.980531	0.044509	0.0959833	0.0640229	0.695203	0.486928	0.826303	1.04551
PCD4M_PCT	CD4+ Central Memory T Cell Percentage	0.0158534	0.0554466	0.0755902	0.209728	0.83388	0.948289	1.01598	0.0695601	0.072902	0.108327	0.642131	0.520788	0.781182	1.07204	-0.0804878	0.0862031	0.0935434	-0.860433	0.389551	0.826303	0.922666
PCD8T_PCT	CD8+ T Cell Percentage	0.0305347	0.0489498	0.0552139	0.553025	0.580246	0.752752	1.03101	0.096986	0.059862	0.0702158	1.38126	0.1672	0.472094	1.10184	-0.0593371	0.0837319	0.0914506	-0.648843	0.51644	0.826303	0.942389
PCD8TEMRA_PCT	CD8+ TemRA T Cell Percentage	0.0143469	0.0594286	0.0646341	0.221971	0.824336	0.948289	1.01445	0.0440987	0.0778125	0.0833441	0.529116	0.596725	0.842435	1.04509	-0.024376	0.093986	0.102124	-0.23869	0.811346	0.944434	0.975919
PCD4TEMRA_PCT	CD4+ TemRA T Cell Percentage	0.081769	0.0395048	0.0374386	2.18408	0.0289561	0.115824	1.08521	0.132848	0.0493639	0.0554127	2.39743	0.0165104	0.0792497	1.14208	0.0346929	0.0636263	0.0518822	0.668686	0.503696	0.826303	1.0353
PCD4T_PCT	CD4+ T Cell Percentage	-0.0570041	0.0502767	0.0572226	-0.996183	0.319161	0.528267	0.94459	-0.0914024	0.0622754	0.0803895	-1.13699	0.255541	0.555491	0.91265	-0.0135031	0.0844389	0.0903799	-0.149404	0.881235	0.944434	0.986588
PIGD_PLUS_MEMB_PCT	IgD+ Memory B Cell Percentage	0.0385831	0.0498525	0.0629744	0.61268	0.540088	0.720117	1.03934	-0.0719993	0.0720071	0.0894349	-0.805047	0.420793	0.65155	0.930532	0.149341	0.0711026	0.0780253	1.914	0.0556197	0.217696	1.16107
PIGD_MINUS_MEMB_PCT	IgD- Memory B Cell Percentage	0.0253759	0.0456112	0.0646556	0.392479	0.694705	0.877522	1.0257	0.0134147	0.065681	0.057798	0.232096	0.816463	0.940912	1.01351	0.0172647	0.0661762	0.102337	0.168704	0.866029	0.944434	1.01741
PCD8N_PCT	CD8+ Naive T Cell Percentage	0.140643	0.0720257	0.0850515	1.65362	0.0982039	0.269538	1.15101	0.00881958	0.09873	0.105758	0.0833938	0.933538	0.98178	1.00886	0.310291	0.0984149	0.116501	2.66343	0.0077349	0.0530393	1.36382
PCD4N_PCT	CD4+ Naive T Cell Percentage	-0.117477	0.0580962	0.0743033	-1.58104	0.113869	0.269538	0.889161	-0.202582	0.0759725	0.113225	-1.7892	0.0735827	0.235465	0.81662	0.000665906	0.088526	0.102083	0.00652321	0.994795	0.994795	1.00067
PTCELL_PCT	T Cell Percentage	-0.136112	0.0525348	0.0677251	-2.00977	0.0444556	0.164144	0.872745	-0.118866	0.0684517	0.0905409	-1.31284	0.189238	0.480697	0.887927	-0.150505	0.0819733	0.112762	-1.33472	0.181969	0.513794	0.860273
PNAIVEB_PCT	Naive B Cell Percentage	-0.0468943	0.0499647	0.0534845	-0.876784	0.380604	0.608967	0.954188	-0.019383	0.0677152	0.0683754	-0.283479	0.77681	0.940912	0.980804	-0.0666027	0.0759784	0.0753595	-0.8838	0.376804	0.826303	0.935567
PCD8TEM_PCT	CD8+ Effector Memory T Cell Percentage	-0.0200055	0.0564157	0.069526	-0.287741	0.773545	0.948289	0.980193	0.023403	0.0626631	0.0753915	0.31042	0.756242	0.940912	1.02368	-0.0835966	0.108908	0.10133	-0.824991	0.409377	0.826303	0.919802
PCD8TEM_COUNT	CD8+ Effector Memory T Cell Count	0.0460109	0.0570059	0.0586469	0.784542	0.432722	0.670022	1.04709	0.0863672	0.0655302	0.0659411	1.30976	0.190276	0.480697	1.09021	-0.0121855	0.100764	0.0932923	-0.130617	0.896079	0.944434	0.987888
PCD4TEM_PCT	CD4+ Effector Memory T Cell Percentage	0.0914942	0.0489086	0.0585169	1.56355	0.117923	0.269538	1.09581	0.182675	0.0623164	0.0686715	2.66013	0.00781106	0.0535616	1.20042	-0.0200967	0.0909927	0.113741	-0.176688	0.859753	0.944434	0.980104
PCD4TEM_COUNT	CD4+ Effector Memory T Cell Count	0.0921491	0.0498177	0.0348875	2.64132	0.0082583	0.0440443	1.09653	0.137506	0.0471219	0.024519	5.60815	2.04507e-08	3.27211e-07	1.14741	-0.0936288	0.125589	0.124858	-0.749885	0.453324	0.826303	0.910621
PNK_PCT	Natural Killer Cell Percentage	-0.288223	0.0673706	0.0782673	-3.68255	0.00023091	0.00184728	0.749594	-0.347116	0.0856661	0.100482	-3.45452	0.000551277	0.00661532	0.706723	-0.225805	0.107161	0.127628	-1.76924	0.0768538	0.230561	0.797874
PMONO_PCT	Monocyte Percentage	0.171048	0.0470413	0.0624184	2.74035	0.00613735	0.0368241	1.18655	0.193561	0.0594436	0.0864562	2.23883	0.0251669	0.100667	1.21356	0.159209	0.0768428	0.0868215	1.83375	0.0666908	0.217696	1.17258
PDC_PCT	Dentritic Cell Percentage	-0.160482	0.0730439	0.129626	-1.23804	0.2157	0.4314	0.851733	-0.172499	0.096539	0.173937	-0.991732	0.321328	0.597138	0.841559	-0.124062	0.110751	0.173885	-0.713475	0.475552	0.826303	0.883325

### Sheet: Table3
Table3: CMV association with all-cause mortality using CoxPH Model
"Surv(time = AGE_BASELINE, time2 = AGE_FINAL, event = ALIVE) ~ scale (CMV) + RAGENDER + RACE_ETH"
Call:
svycoxph(formula = as.formula(mod_string), design = dsn)
term	coef	hazard	coef_se	robust_se	z_statistic	p_value
scale(CMV)	0.07392	1.07672	0.05661	0.05704	1.296	0.195012
RAGENDER	0.45009	0.63757	0.11026	0.11605	-3.878	0.000105
RACE_ETH1 (Hisp, ref = white)	-0.19031	0.82671	0.22969	0.23131	-0.823	0.410653
RACE_ETH3 (Black, ref = white)	0.38959	1.47637	0.16781	0.24255	1.606	0.108223

### Sheet: Table4
Table 4: Percent differences of ICB Hazard Ratios with and without CMV
HRS_codename	ICB_name	hazard_noCMV	hazard_withCMV	hazard_perc_diff
PDC_COUNT	Dentritic Cell Count	0.940303	0.936681	-0.385258
PDCM_COUNT	Myeloid Dendritic Cell Count	0.93916	0.935532	-0.386335
PDCP_COUNT	Plasmacytoid Dentritic Cell Count	0.98276	0.981521	-0.126132
PNK_COUNT	Natural Killer Cell Count	0.861764	0.860636	-0.130855
PNKHI_COUNT	Natural Killer CD56HI Count	1.09908	1.09883	-0.0231293
PNKLO_COUNT	Natural Killer CD56LO Count	0.865342	0.864275	-0.123306
PMONO_COUNT	Monocyte Count	1.27989	1.27941	-0.0370351
PMONO16MINUS_COUNT	CD16- Monocyte Count	1.28607	1.28469	-0.107363
PMONO16PLUS_COUNT	CD16+ Monocyte Count	1.02118	1.02237	0.115651
PDCM_PCT	Myeloid Dendritic Cell Percentage	0.901727	0.899015	-0.30073
PDCP_PCT	Plasmacytoid Dentritic Cell Percentage	1.06317	1.066	0.265521
PNKHI_PCT	Natural Killer CD56HI Percentage	1.20342	1.20272	-0.0581654
PNKLO_PCT	Natural Killer CD56LO Percentage	0.891474	0.891695	0.0247784
PMONO16MINUS_PCT	CD16- Monocyte Percentage	0.992196	0.99037	-0.184125
PMONO16PLUS_PCT	CD16+ Monocyte Percentage	0.990441	0.990125	-0.0318407
PBCELL_COUNT	B Cell Count	1.01726	1.01727	0.0014099
PCD8M_COUNT	CD8+ Central Memory T Cell Count	1.01003	1.01177	0.172075
PCD4M_COUNT	CD4+ Central Memory T Cell Count	0.902758	0.902461	-0.0328288
PCD8T_COUNT	CD8+ T Cell Count	0.992108	0.998058	0.599757
PCD8TEMRA_COUNT	CD8+ TemRA T Cell Count	1.00544	1.01043	0.496626
PCD4TEMRA_COUNT	CD4+ TemRA T Cell Count	1.08053	1.0829	0.21917
PCD4T_COUNT	CD4+ T Cell Count	0.856085	0.855504	-0.0678159
PIGD_PLUS_MEMB_COUNT	IgD+ Memory B Cell Count	1.06676	1.06703	0.0249812
PIGD_MINUS_MEMB_COUNT	IgD- Memory B Cell Count	0.979234	0.979093	-0.0143716
PCD8N_COUNT	CD8+ Naive T Cell Count	1.11582	1.11878	0.264877
PCD4N_COUNT	CD4+ Naive T Cell Count	0.818221	0.8169	-0.161453
PTCELL_COUNT	T Cell Count	0.894763	0.898543	0.422458
PNAIVEB_COUNT	Naive B Cell Count	1.06787	1.06804	0.0151112
PBCELL_PCT	B Cell Percentage	1.11692	1.11304	-0.346795
PCD8M_PCT	CD8+ Central Memory T Cell Percentage	1.00004	0.995931	-0.411218
PCD4M_PCT	CD4+ Central Memory T Cell Percentage	1.01598	1.01673	0.0739343
PCD8T_PCT	CD8+ T Cell Percentage	1.03101	1.03803	0.68128
PCD8TEMRA_PCT	CD8+ TemRA T Cell Percentage	1.01445	1.02391	0.932594
PCD4TEMRA_PCT	CD4+ TemRA T Cell Percentage	1.08521	1.08884	0.335117
PCD4T_PCT	CD4+ T Cell Percentage	0.94459	0.93852	-0.642573
PIGD_PLUS_MEMB_PCT	IgD+ Memory B Cell Percentage	1.03934	1.04086	0.146669
PIGD_MINUS_MEMB_PCT	IgD- Memory B Cell Percentage	1.0257	1.0271	0.136053
PCD8N_PCT	CD8+ Naive T Cell Percentage	1.15101	1.13842	-1.09408
PCD4N_PCT	CD4+ Naive T Cell Percentage	0.889161	0.884464	-0.528343
PTCELL_PCT	T Cell Percentage	0.872745	0.878807	0.694613
PNAIVEB_PCT	Naive B Cell Percentage	0.954188	0.952815	-0.143888
PCD8TEM_PCT	CD8+ Effector Memory T Cell Percentage	0.980193	0.98072	0.0537532
PCD8TEM_COUNT	CD8+ Effector Memory T Cell Count	1.04709	1.04787	0.0753156
PCD4TEM_PCT	CD4+ Effector Memory T Cell Percentage	1.09581	1.10085	0.459725
PCD4TEM_COUNT	CD4+ Effector Memory T Cell Count	1.09653	1.09875	0.2024
PNK_PCT	Natural Killer Cell Percentage	0.749594	0.748767	-0.11039
PMONO_PCT	Monocyte Percentage	1.18655	1.18614	-0.0344565
PDC_PCT	Dentritic Cell Percentage	0.851733	0.8492	-0.297381

### Sheet: Table 5
Table3. Effect of sex on mortality risk for individual ICBs using bootstrapping on CoxPH models
HRS_codename	ICB_name	ICB_hazard	ICB_hazard_SE	ICB_hazard_ns	ICB_hazard_ns_SE	perc_change	perc_change_SE	pc_lb	pc_ub	z_statistic	pc_pval_z	sig	abs_perc_change	direction_change
PBCELL_COUNT	B Cell Count	1.01699	0.0409168	1.01354	0.0553503	0.340423	3.37919	-6.28279	6.96364	0.100741	0.459878	NA	0.340423	Increase
PBCELL_PCT	B Cell Percentage	1.11652	0.0406889	1.09397	0.041114	2.0607	0.646901	0.792778	3.32863	3.1855	0.000722518	*	2.0607	Increase
PCD4M_COUNT	CD4+ Central Memory T Cell Count	0.902356	0.0878385	0.891028	0.0865342	1.27131	0.901016	-0.494679	3.0373	1.41098	0.0791258	NA	1.27131	Decrease
PCD4M_PCT	CD4+ Central Memory T Cell Percentage	1.01599	0.0756496	1.03916	0.0761599	-2.22974	1.15591	-4.49532	0.0358463	-1.92899	0.0268661	NA	2.22974	Decrease
PCD4N_COUNT	CD4+ Naive T Cell Count	0.818385	0.0897066	0.783159	0.084983	4.49796	1.86633	0.83995	8.15596	2.41005	0.00797506	*	4.49796	Decrease
PCD4N_PCT	CD4+ Naive T Cell Percentage	0.889388	0.0675125	0.860022	0.0636603	3.41463	1.39531	0.679812	6.14944	2.44721	0.00719832	*	3.41463	Decrease
PCD4T_COUNT	CD4+ T Cell Count	0.855998	0.0999337	0.82409	0.0912257	3.87188	1.43851	1.0524	6.69135	2.6916	0.00355556	*	3.87188	Decrease
PCD4T_PCT	CD4+ T Cell Percentage	0.944444	0.0560691	0.925104	0.0536153	2.0906	0.97703	0.175624	4.00558	2.13975	0.0161874	*	2.0906	Decrease
PCD4TEM_COUNT	CD4+ Effector Memory T Cell Count	1.09519	0.0621885	1.09557	0.058654	-0.0353143	0.589144	-1.19004	1.11941	-0.0599417	0.476101	NA	0.0353143	Decrease
PCD4TEM_PCT	CD4+ Effector Memory T Cell Percentage	1.09522	0.0575764	1.10345	0.0572239	-0.745929	0.640649	-2.0016	0.509744	-1.16433	0.122145	NA	0.745929	Decrease
PCD4TEMRA_COUNT	CD4+ TemRA T Cell Count	1.07946	0.0542626	1.08093	0.0538847	-0.135309	0.683075	-1.47414	1.20352	-0.198089	0.421488	NA	0.135309	Decrease
PCD4TEMRA_PCT	CD4+ TemRA T Cell Percentage	1.08436	0.0409158	1.09617	0.0414686	-1.07785	0.707917	-2.46537	0.309668	-1.52257	0.0639338	NA	1.07785	Decrease
PCD8M_COUNT	CD8+ Central Memory T Cell Count	1.01006	0.0889861	1.00996	0.0887712	0.0100622	0.740657	-1.44162	1.46175	0.0135855	0.49458	NA	0.0100622	Increase
PCD8M_PCT	CD8+ Central Memory T Cell Percentage	1.00004	0.0543962	1.00574	0.0558116	-0.566652	0.773266	-2.08225	0.948949	-0.732804	0.231839	NA	0.566652	Decrease
PCD8N_COUNT	CD8+ Naive T Cell Count	1.11559	0.071229	1.09944	0.0787231	1.46949	1.84852	-2.15361	5.09259	0.794954	0.21332	NA	1.46949	Increase
PCD8N_PCT	CD8+ Naive T Cell Percentage	1.15092	0.107781	1.09517	0.101034	5.09059	1.99651	1.17744	9.00375	2.54975	0.00539001	*	5.09059	Increase
PCD8T_COUNT	CD8+ T Cell Count	0.992151	0.0709296	0.995011	0.071951	-0.287433	0.83478	-1.9236	1.34874	-0.344322	0.365302	NA	0.287433	Increase
PCD8T_PCT	CD8+ T Cell Percentage	1.03107	0.0623872	1.05084	0.0626478	-1.88067	1.00511	-3.8507	0.0893495	-1.87111	0.0306653	NA	1.88067	Decrease
PCD8TEM_COUNT	CD8+ Effector Memory T Cell Count	1.04657	0.0644283	1.05078	0.0631995	-0.401079	0.641959	-1.65932	0.85716	-0.624774	0.26606	NA	0.401079	Decrease
PCD8TEM_PCT	CD8+ Effector Memory T Cell Percentage	0.980301	0.0594607	0.981068	0.0609513	-0.0782195	0.615275	-1.28416	1.12772	-0.127129	0.449419	NA	0.0782195	Increase
PCD8TEMRA_COUNT	CD8+ TemRA T Cell Count	1.0054	0.0668586	1.0068	0.0664	-0.138289	0.608346	-1.33065	1.05407	-0.227319	0.410088	NA	0.138289	Decrease
PCD8TEMRA_PCT	CD8+ TemRA T Cell Percentage	1.01442	0.0717943	1.02531	0.0727327	-1.06233	0.743675	-2.51993	0.395276	-1.42848	0.0765764	NA	1.06233	Decrease
PDC_COUNT	Dentritic Cell Count	0.940248	0.0831114	0.933512	0.0828444	0.721573	0.678671	-0.608623	2.05177	1.06321	0.143842	NA	0.721573	Decrease
PDC_PCT	Dentritic Cell Percentage	0.850842	0.10481	0.842395	0.104575	1.00273	0.915037	-0.790742	2.7962	1.09584	0.136575	NA	1.00273	Decrease
PDCM_COUNT	Myeloid Dendritic Cell Count	0.939168	0.0757851	0.935459	0.0774529	0.396489	0.657254	-0.89173	1.68471	0.603251	0.273171	NA	0.396489	Decrease
PDCM_PCT	Myeloid Dendritic Cell Percentage	0.900704	0.0507083	0.899839	0.0511297	0.0962205	0.731722	-1.33795	1.53039	0.131499	0.44769	NA	0.0962205	Decrease
PDCP_COUNT	Plasmacytoid Dentritic Cell Count	0.982901	0.108346	0.97969	0.108352	0.327776	0.775963	-1.19311	1.84866	0.422412	0.336362	NA	0.327776	Decrease
PDCP_PCT	Plasmacytoid Dentritic Cell Percentage	1.0632	0.0781643	1.06702	0.0797048	-0.35875	0.68227	-1.696	0.9785	-0.525818	0.299507	NA	0.35875	Decrease
PIGD_MINUS_MEMB_COUNT	IgD- Memory B Cell Count	0.979557	0.126448	0.975499	0.137857	0.416056	9.60881	-18.4172	19.2493	0.0432994	0.482731	NA	0.416056	Decrease
PIGD_MINUS_MEMB_PCT	IgD- Memory B Cell Percentage	1.02562	0.0632274	1.03898	0.0640213	-1.28575	0.760008	-2.77537	0.203864	-1.69176	0.0453458	NA	1.28575	Decrease
PIGD_PLUS_MEMB_COUNT	IgD+ Memory B Cell Count	1.06569	0.0193162	1.06249	0.0185128	0.300592	0.231617	-0.153378	0.754562	1.2978	0.0971785	NA	0.300592	Increase
PIGD_PLUS_MEMB_PCT	IgD+ Memory B Cell Percentage	1.03912	0.05232	1.04379	0.052653	-0.447441	0.641112	-1.70402	0.809138	-0.697914	0.242615	NA	0.447441	Decrease
PMONO_COUNT	Monocyte Count	1.27886	0.0720973	1.278	0.0719275	0.0667693	0.488566	-0.89082	1.02436	0.136664	0.445648	NA	0.0667693	Increase
PMONO_PCT	Monocyte Percentage	1.18592	0.0720463	1.1859	0.0727524	0.00123707	0.643561	-1.26014	1.26262	0.00192222	0.499233	NA	0.00123707	Increase
PMONO16MINUS_COUNT	CD16- Monocyte Count	1.28505	0.0762582	1.28659	0.0766712	-0.119811	0.550549	-1.19889	0.959264	-0.217621	0.413862	NA	0.119811	Decrease
PMONO16MINUS_PCT	CD16- Monocyte Percentage	0.992202	0.0557262	0.994329	0.0598982	-0.213873	0.609273	-1.40805	0.980303	-0.35103	0.362783	NA	0.213873	Increase
PMONO16PLUS_COUNT	CD16+ Monocyte Count	1.02097	0.0371119	1.01859	0.040113	0.233579	0.466719	-0.68119	1.14835	0.500471	0.308372	NA	0.233579	Increase
PMONO16PLUS_PCT	CD16+ Monocyte Percentage	0.990419	0.0471084	0.984634	0.0490975	0.587536	0.482902	-0.358952	1.53402	1.21668	0.111864	NA	0.587536	Decrease
PNAIVEB_COUNT	Naive B Cell Count	1.06727	0.0336172	1.06274	0.044468	0.426687	1.76984	-3.0422	3.89557	0.241088	0.404743	NA	0.426687	Increase
PNAIVEB_PCT	Naive B Cell Percentage	0.954403	0.0575937	0.94025	0.0564799	1.5052	0.835898	-0.133162	3.14356	1.8007	0.0358754	NA	1.5052	Decrease
PNK_COUNT	Natural Killer Cell Count	0.860971	0.0712858	0.874414	0.0705034	-1.53742	0.987135	-3.47221	0.397364	-1.55746	0.0596809	NA	1.53742	Increase
PNK_PCT	Natural Killer Cell Percentage	0.747681	0.0574167	0.759223	0.0579932	-1.52029	1.10094	-3.67813	0.637546	-1.38091	0.0836538	NA	1.52029	Increase
PNKHI_COUNT	Natural Killer CD56HI Count	1.09837	0.0649413	1.0948	0.0655403	0.326056	0.433576	-0.523752	1.17586	0.752016	0.226021	NA	0.326056	Increase
PNKHI_PCT	Natural Killer CD56HI Percentage	1.20161	0.0658632	1.20287	0.0686184	-0.10463	0.436685	-0.960533	0.751273	-0.2396	0.40532	NA	0.10463	Decrease
PNKLO_COUNT	Natural Killer CD56LO Count	0.864537	0.0710259	0.878649	0.0711503	-1.60612	0.838094	-3.24878	0.0365449	-1.9164	0.0276574	NA	1.60612	Increase
PNKLO_PCT	Natural Killer CD56LO Percentage	0.892113	0.0803171	0.894448	0.0851268	-0.261059	0.772731	-1.77561	1.25349	-0.33784	0.367742	NA	0.261059	Increase
PTCELL_COUNT	T Cell Count	0.895066	0.0946825	0.86978	0.093899	2.90718	1.20598	0.543467	5.27089	2.41065	0.00796216	*	2.90718	Decrease
PTCELL_PCT	T Cell Percentage	0.872697	0.0675535	0.862109	0.0661697	1.22815	0.801858	-0.343488	2.79979	1.53163	0.0628063	NA	1.22815	Decrease

### Sheet: Table6
Table4. Effect of individual ICBs on CPH mortality risk by sex using bootstrapping
HRS_codename	ICB_name	hazard	hazard_bm	hazard_bm_SE	perc_change	perc_change_SE	pc_lb	pc_ub	z_statistic	pc_pval_z	sig
PDC_COUNT	Dentritic Cell Count	0.663616	0.652067	0.0999879	-1.74029	15.0671	-31.2719	27.7913	-0.115502	0.454024	NA
PDCM_COUNT	Myeloid Dendritic Cell Count	0.663616	0.649987	0.0819699	-2.05372	12.352	-26.2637	22.1562	-0.166266	0.433974	NA
PDCP_COUNT	Plasmacytoid Dentritic Cell Count	0.663616	0.648992	0.0872333	-2.20364	13.1452	-27.9682	23.5609	-0.167639	0.433434	NA
PNK_COUNT	Natural Killer Cell Count	0.663616	0.6372	0.0915031	-3.98048	13.7886	-31.0061	23.0451	-0.28868	0.386413	NA
PNKHI_COUNT	Natural Killer CD56HI Count	0.663616	0.645587	0.086657	-2.71675	13.0583	-28.311	22.8775	-0.208048	0.417596	NA
PNKLO_COUNT	Natural Killer CD56LO Count	0.663616	0.636808	0.0910181	-4.03968	13.7155	-30.922	22.8427	-0.294534	0.384175	NA
PMONO_COUNT	Monocyte Count	0.663616	0.648335	0.0968868	-2.30257	14.5998	-30.9183	26.3131	-0.157712	0.437342	NA
PMONO16MINUS_COUNT	CD16- Monocyte Count	0.663616	0.655853	0.0973527	-1.1697	14.67	-29.923	27.5836	-0.0797336	0.468225	NA
PMONO16PLUS_COUNT	CD16+ Monocyte Count	0.663616	0.654119	0.0970516	-1.43109	14.6247	-30.0954	27.2333	-0.0978546	0.461024	NA
PDCM_PCT	Myeloid Dendritic Cell Percentage	0.663616	0.649207	0.0846089	-2.17129	12.7497	-27.1607	22.8181	-0.170302	0.432386	NA
PDCP_PCT	Plasmacytoid Dentritic Cell Percentage	0.663616	0.649647	0.0896767	-2.10493	13.5134	-28.5911	24.3812	-0.155767	0.438108	NA
PNKHI_PCT	Natural Killer CD56HI Percentage	0.663616	0.644501	0.0828417	-2.88033	12.4834	-27.3478	21.5871	-0.230733	0.408761	NA
PNKLO_PCT	Natural Killer CD56LO Percentage	0.663616	0.643539	0.0918658	-3.02532	13.8432	-30.158	24.1074	-0.218542	0.413504	NA
PMONO16MINUS_PCT	CD16- Monocyte Percentage	0.663616	0.654002	0.0882958	-1.44861	13.3053	-27.5269	24.6297	-0.108875	0.456651	NA
PMONO16PLUS_PCT	CD16+ Monocyte Percentage	0.663616	0.655031	0.0901714	-1.29364	13.5879	-27.9259	25.3386	-0.0952054	0.462076	NA
PBCELL_COUNT	B Cell Count	0.663616	0.642361	0.0813542	-3.20283	12.2592	-27.2309	20.8253	-0.261259	0.396947	NA
PCD8M_COUNT	CD8+ Central Memory T Cell Count	0.663616	0.648207	0.099965	-2.32188	15.0637	-31.8467	27.2029	-0.154138	0.438751	NA
PCD4M_COUNT	CD4+ Central Memory T Cell Count	0.663616	0.658867	0.0918768	-0.715564	13.8449	-27.8515	26.4204	-0.0516844	0.47939	NA
PCD8T_COUNT	CD8+ T Cell Count	0.663616	0.642732	0.0948212	-3.14697	14.2886	-31.1526	24.8586	-0.220244	0.412841	NA
PCD8TEMRA_COUNT	CD8+ TemRA T Cell Count	0.663616	0.653203	0.0902256	-1.56904	13.5961	-28.2173	25.0792	-0.115404	0.454062	NA
PCD4TEMRA_COUNT	CD4+ TemRA T Cell Count	0.663616	0.654266	0.0939378	-1.40886	14.1555	-29.1535	26.3358	-0.0995279	0.46036	NA
PCD4T_COUNT	CD4+ T Cell Count	0.663616	0.669703	0.0972252	0.917314	14.6508	-27.7983	29.6329	0.0626118	0.475038	NA
PIGD_PLUS_MEMB_COUNT	IgD+ Memory B Cell Count	0.663616	0.650639	0.0875457	-1.95551	13.1922	-27.8123	23.9012	-0.148232	0.44108	NA
PIGD_MINUS_MEMB_COUNT	IgD- Memory B Cell Count	0.663616	0.654635	0.105386	-1.35323	15.8806	-32.4792	29.7727	-0.0852126	0.466046	NA
PCD8N_COUNT	CD8+ Naive T Cell Count	0.663616	0.646449	0.0990052	-2.58681	14.9191	-31.8282	26.6545	-0.173389	0.431173	NA
PCD4N_COUNT	CD4+ Naive T Cell Count	0.663616	0.69836	0.101426	5.23567	15.2839	-24.7208	35.1921	0.342561	0.365964	NA
PTCELL_COUNT	T Cell Count	0.663616	0.655437	0.105484	-1.23248	15.8953	-32.3873	29.9223	-0.0775377	0.469098	NA
PNAIVEB_COUNT	Naive B Cell Count	0.663616	0.646751	0.08486	-2.54133	12.7875	-27.6049	22.5222	-0.198735	0.421235	NA
PBCELL_PCT	B Cell Percentage	0.663616	0.622787	0.0968059	-6.1525	14.5876	-34.7443	22.4393	-0.421761	0.3366	NA
PCD8M_PCT	CD8+ Central Memory T Cell Percentage	0.663616	0.627143	0.0999472	-5.4961	15.061	-35.0157	24.0235	-0.364922	0.357585	NA
PCD4M_PCT	CD4+ Central Memory T Cell Percentage	0.663616	0.65465	0.0915262	-1.35105	13.7921	-28.3835	25.6814	-0.0979589	0.460982	NA
PCD8T_PCT	CD8+ T Cell Percentage	0.663616	0.64804	0.0889504	-2.34702	13.4039	-28.6187	23.9246	-0.175099	0.430501	NA
PCD8TEMRA_PCT	CD8+ TemRA T Cell Percentage	0.663616	0.653333	0.0838516	-1.54944	12.6356	-26.3152	23.2163	-0.122625	0.451202	NA
PCD4TEMRA_PCT	CD4+ TemRA T Cell Percentage	0.663616	0.662817	0.0798797	-0.120407	12.037	-23.713	23.4722	-0.0100031	0.496009	NA
PCD4T_PCT	CD4+ T Cell Percentage	0.663616	0.653026	0.0785626	-1.5957	11.8386	-24.7993	21.6079	-0.134788	0.44639	NA
PIGD_PLUS_MEMB_PCT	IgD+ Memory B Cell Percentage	0.663616	0.655436	0.0825837	-1.23257	12.4445	-25.6238	23.1587	-0.0990456	0.460551	NA
PIGD_MINUS_MEMB_PCT	IgD- Memory B Cell Percentage	0.663616	0.657437	0.0850698	-0.931051	12.8191	-26.0566	24.1945	-0.0726298	0.47105	NA
PCD8N_PCT	CD8+ Naive T Cell Percentage	0.663616	0.627301	0.0844806	-5.47227	12.7304	-30.4238	19.4792	-0.42986	0.333649	NA
PCD4N_PCT	CD4+ Naive T Cell Percentage	0.663616	0.682007	0.0999624	2.77145	15.0633	-26.7526	32.2955	0.183987	0.427012	NA
PTCELL_PCT	T Cell Percentage	0.663616	0.656083	0.0921389	-1.13515	13.8844	-28.3485	26.0782	-0.0817577	0.46742	NA
PNAIVEB_PCT	Naive B Cell Percentage	0.663616	0.660224	0.0816177	-0.511143	12.2989	-24.6171	23.5948	-0.0415599	0.483425	NA
PCD8TEM_PCT	CD8+ Effector Memory T Cell Percentage	0.663616	0.628708	0.112831	-5.26027	17.0025	-38.5852	28.0647	-0.309381	0.378516	NA
PCD8TEM_COUNT	CD8+ Effector Memory T Cell Count	0.663616	0.650245	0.114718	-2.01477	17.2868	-35.897	31.8674	-0.116549	0.453609	NA
PCD4TEM_PCT	CD4+ Effector Memory T Cell Percentage	0.663616	0.702947	0.104884	5.92686	15.8049	-25.0508	36.9046	0.375001	0.35383	NA
PCD4TEM_COUNT	CD4+ Effector Memory T Cell Count	0.663616	0.72218	0.124403	8.82508	18.7463	-27.9176	45.5678	0.470764	0.318905	NA
PNK_PCT	Natural Killer Cell Percentage	0.663616	0.628651	0.0937987	-5.26874	14.1345	-32.9724	22.4349	-0.372758	0.354664	NA
PMONO_PCT	Monocyte Percentage	0.663616	0.648593	0.0764637	-2.26369	11.5223	-24.8474	20.32	-0.196462	0.422124	NA
PDC_PCT	Dentritic Cell Percentage	0.663616	0.657018	0.0879041	-0.994152	13.2462	-26.9568	24.9685	-0.0750516	0.470087	NA

### Sheet: Tabel7
Table4. Cumulative effect of ICBs on CPH mortality risk for sex using bootstrapping
hazard	hazard_allbm	hazard_allbm_SE	perc_change	perc_change_SE	pc_lb	pc_ub	z_statistic	pc_pval_z	sig
0.663616	0.802338	0.184831	20.904	27.8522	-33.6863	75.4942	0.750533	0.226467	NA
